# Full characterization of unresolved structural variation through long-read sequencing and optical genome mapping

**DOI:** 10.1101/2024.07.18.24310562

**Authors:** Griet De Clercq, Lies Vantomme, Barbara Dewaele, Bert Callewaert, Olivier Vanakker, Sandra Janssens, Bart Loeys, Mojca Strazisar, Wouter De Coster, Joris Robert Vermeesch, Annelies Dheedene, Björn Menten

## Abstract

Structural variants (SVs) are important contributors to human disease. Their characterization remains however difficult due to their size and association with repetitive regions. Long-read sequencing (LRS) and optical genome mapping (OGM) can aid as their molecules span multiple kilobases and capture SVs in full. In this study, we selected six individuals who presented with unresolved SVs. We applied LRS onto all individuals and OGM to a subset of three complex cases. LRS detected and fully resolved the interrogated SV in all samples. This enabled a precise molecular diagnosis in two individuals. Overall, LRS identified 100% of the junctions at single-basepair level, providing valuable insights into their formation mechanisms without need for additional data sources. Application of OGM added straighaorward variant phasing, aiding in the unravelment of complex rearrangements. These results highlight the potential of LRS and OGM as follow-up molecular tests for complete SV characterization. We show that they can assess clinically relevant structural variation at unprecedented resolution. Additionally, they detect (complex) cryptic rearrangements missed by conventional methods. This ultimately leads to an increased diagnostic yield, emphasizing their added benefit in a diagnostic sehng. To aid their rapid adoption, we provide detailed laboratory and bioinformatics workflows in this manuscript.
