## Supplemental tables for "Full characterization of unresolved structural variation through long-read sequencing and optical genome mapping": S12_overall_eval.xlsx

### Sheet: identified_breakpoints
individual	manual		automated
	seen in LRS	seen in OGM	seen in LRS	seen in OGM
S1	1		1
	1		1
S2	1		1
	1		1
S3	1	1	1	1
	1	0	1	0
	1	0	1	0
	1	1	1	1
	1	1	0	1
	1	0	1	0
	1	0	0	0
	1	1	1	0
	1	1	1	1
	1	1	1	1
	1	1	1	1
	1	0	0	0
	1	0	1	0
	1	0	1	0
	1	0	1	0
	1	1	0	1
	1	1	1	1
	1	1	1	1
	1	1	1	1
	1	0	1	0
	1	0	1	0
	1	1	1	1
	1	1	1	1
S4	1		1
	1		1
	1		1
	1		1
	1		0
	1		1
S5	1	1	1	1
	1	1	1	1
	1	1	1	1
	1	1	1	1
	1	1	1	1
	1	1	1	1
	1	1	1	1
	1	1	1	1
	1	1	1	1
	1	1	1	1
S6	1	1	1	1
	1	1	1	1
	1	0	1	0
	1	1	0	1
	1	1	1	1
	1	1	0	1
	1	0	1	0
	1	1	1	1
	1	1	1	1
	1	1	1	1
	1	1	0	0
	1	1	1	1
	1	1	1	1
	1	0	1	0
	1	0	1	0
	1	0	1	0
	1	1	1	1
	1	1	1	1
	1	1	1	0
	1	1	1	1
	1	1	0	1
	1	0	1	0
	1	1	1	1
	1	1	1	1
	1	1	1	0
	1	1	1	1
	1	1	1	1
	1	1	1	1
total breakpoints identified	71	45	62	41
total breakpoints identified	100	73.7705	87.3239	67.2131
TOTAL LRS	71	This is the total number of breakpoints across all samples seen with LRS
TOTAL OGM	61	This is the total number of breakpoints across all samples seen with OGM

### Sheet: LRS_resolution
individual	begin_diff	end_diff
S1	1	11042
	1	8393
S2	1	1			88
S3	1	1		MEAN (all)	6188.5
	1	4837		STDEV (all)	48078.6
	2	16286		TOTAL (gray excluded)	76
	1	9693		MEAN (gray excluded)	2.96053
	1	1		STDEV (gray excluded)	4.51203
	3	19
	2	3085
	1	0
	1	1
	1	3
	1	451158
	3	12303
	1	9
	2	0
S4	1	1
	9	9
	1	1
S5	2	1
	1	1
	2	6
	1	6443
	15	13
	1	1
	5	1
	1	16
S6	0	7940
	0	6
	0	0
	0	0
	0	0
	1	1
	0	0
	3	5102
	0	0
	0	0
	6	20
	0	11
	6	1
	5	8081
	0	6
	10	1
	values highlighted in grey were wrongly reported by sniffles2 due to a known bug:
	https://github.com/fritzsedlazeck/Sniffles/issues/359
	the correct position can however still be manually extracted from the reads that support the sniffles2 call
		This is the total number of breakpoints across all samples seen with LRS
	-10	This is the total number of breakpoints across all samples seen with OGM

### Sheet: OGM_resolution
individual	begin_diff	end_diff
S3	2724	13510			66
	125	11482		MEAN	5033.95
	962	3227		STDEV	5493.52
	962	3227
	690	548
	690	548
	16942	6289
	16942	6289
	1962	1471
	10468	6288
S5	1366	832
	4394	3683
	4667	62
	62	4667
	629	3424
	703	722
	1503	13945
	460	13945
	918	11617
	918	11617
S6	360	898
	1601	1605
	1601	1605
	883	8760
	8757	8571
	9749	86
	2109	1475
	1475	11245
	9406	86
	187	11245
	5785	6061
	7613	21245
	3108	21245
		This is the total number of breakpoints across all samples seen with LRS
	-10	This is the total number of breakpoints across all samples seen with OGM
